# Rare gain-of-function regulatory mutations explain the missing heritability of bicuspid aortic valve

**DOI:** 10.1101/2025.02.18.25322302

**Authors:** Artemy Zhigulev, Madeleine Petersson Sjögren, Andrey Buyan, Vladimir Nozdrin, Enikő Lázár, Raphaël Mauron, Karin Lång, Rapolas Spalinskas, Doreen Schwochow, Sailendra Pradhananga, Anders Franco-Cereceda, Joakim Lundeberg, Ivan V. Kulakovskiy, Per Eriksson, Hanna M Björck, Pelin Sahlén

## Abstract

Bicuspid aortic valve (BAV), a prevalent congenital cardiac defect, predisposes patients to severe complications. Despite its high heritability, previously identified protein-coding and common regulatory mutations account for only a small fraction of cases. To address this gap, we investigated the role of rare regulatory mutations. By integrating high-resolution three-dimensional genome organization profiling with whole-genome sequencing, we analyzed sixteen patients with BAV and normal tricuspid aortic valves. Our findings reveal a 1.5-fold enrichment of gain-of-function regulatory mutations in previously implicated genes among BAV patients. Genome-wide, moderately rare mutations (allele frequencies below 3%) were predicted to alter the transcriptome of specific developmental valve mesenchymal cell and fibroblast populations. Expanding the BAV pathway network with newly implicated genes uncovered substantial genetic heterogeneity underlying the disease. These results position rare regulatory mutations as pivotal contributors to missing BAV heritability and emphasize the need for further research of their mechanistic roles.
