## Supplementary material for "Rare gain-of-function regulatory mutations explain the missing heritability of bicuspid aortic valve": Table S8

### Sheet: BAVTAV_16samples.stats
file		total	total_unmapped	total_single_sided_mapped	total_mapped	total_nodups	cis	trans	cis_10kb+
names	names2	Total Number of Pairs	Unmapped Pairs	Single-sided mapped	Total Mapped	Unique Pairs	Cis Pairs	Trans Pairs	Cis pairs spanning longer than 10 kb	Percentage of Cis Pairs	Percentage of Trans Pairs	Percentage of Cis Pairs >10kb
BAV1.stats		1383803489	81018726	274571178	1028213585	1028213585	784953677	243259908	605994249	0.763415	0.236585	0.772013
BAV2.stats		1492915756	86379881	300128701	1106407174	1106407174	810842794	295564380	609545737	0.732861	0.267139	0.751743
BAV3.stats		535357962	25800918	116050749	393506295	393506295	297977867	95528428	216867196	0.757238	0.242762	0.727796
BAV4.stats		684698091	56888033	121662016	506148042	506148042	388255901	117892141	353477335	0.76708	0.23292	0.910424
BAV5.stats		1110242820	126782510	188684524	794775786	794775786	502973874	291801912	437704084	0.63285	0.36715	0.870232
BAV6.stats		1084024686	106217861	178655692	799151133	799151133	558591732	240559401	493108004	0.698981	0.301019	0.88277
BAV7.stats		993577847	95634345	169694365	728249137	728249137	468882697	259366440	406128737	0.643849	0.356151	0.866163
BAV8.stats		846499395	86857847	154801652	604839896	604839896	370499079	234340817	323881953	0.612557	0.387443	0.874177
TAV1.stats		1069516332	99888300	249353736	720274296	720274296	542162112	178112184	330762814	0.752716	0.247284	0.610081
TAV2.stats		1130073568	94119604	262756497	773197467	773197467	590715948	182481519	366048193	0.763991	0.236009	0.619669
TAV4.stats		971997764	98334452	169433647	704229665	704229665	504010869	200218796	464677447	0.715691	0.284309	0.921959
TAV3.stats		591786954	28675838	126058840	437052276	437052276	331862701	105189575	245743216	0.75932	0.24068	0.740497
TAV5.stats		932194569	89773087	163690971	678730511	678730511	436322173	242408338	402492367	0.64285	0.35715	0.922466
TAV6.stats		964882984	101494532	159850081	703538371	703538371	377963819	325574552	297557036	0.537233	0.462767	0.787263
TAV7.stats		873690711	99151024	154642385	619897302	619897302	393098888	226798414	345366407	0.634136	0.365864	0.878574
TAV8.stats		898962531	93973627	151521520	653467384	653467384	428839928	224627456	391735854	0.656253	0.343747	0.913478
