## Supplementary material for "Rare gain-of-function regulatory mutations explain the missing heritability of bicuspid aortic valve": Table S6

Gene	Cohort
KIF1B	BAV
KCNMA1	BAV
PIP4K2A	BAV
CHORDC1	BAV
FZD4	BAV
VEGFB	BAV
ADGRD1	BAV
ANKS1B	BAV
ERBB3	BAV
ITPR2	BAV
PRICKLE1	BAV
RERG	BAV
DLEU2	BAV
LRCH1	BAV
HSP90AA1	BAV
KTN1	BAV
PGF	BAV
HS3ST4	BAV
NGFR	BAV
SLC16A3	BAV
LDLRAD4	BAV
CAPG	BAV
COL5A2	BAV
PDZRN3	BAV
MAPK10	BAV
HAPLN1	BAV
HINT1	BAV
SYNPO	BAV
BCKDHB	BAV
BMP6	BAV
SMOC2	BAV
HDAC9	BAV
SEMA3D	BAV
FDFT1	BAV
RIMS2	BAV
B4GALT1	BAV
PBX3	BAV
KLHL13	BAV
CDC7	BAV
ENAH	BAV
ID3	BAV
SERINC2	BAV
BAG3	BAV
PDLIM1	BAV
CD81	BAV
MICAL2	BAV
SERPINH1	BAV
PAWR	BAV
HS6ST3	BAV
FUT8	BAV
IFI27L2	BAV
MYO1E	BAV
NR2F2	BAV
CDH11	BAV
ZNF423	BAV
GALNT1	BAV
NFIX	BAV
MAP4K4	BAV
MBOAT2	BAV
PXDN	BAV
UBE2E3	BAV
ABI3BP	BAV
FRAS1	BAV
RASGEF1B	BAV
UBA6-AS1	BAV
CTNND2	BAV
LHFPL2	BAV
OXCT1	BAV
AEBP1	BAV
IFRD1	BAV
PTPRZ1	BAV
OXR1	BAV
PCAT1	BAV
RAB11FIP1	BAV
ANXA1	BAV
FSD1L	BAV
PAXX	BAV
PAK3	BAV
SLITRK4	BAV
PSD3	BAV
AKT3	BAV
COL8A2	BAV
CTSK	BAV
DPYD	BAV
MAGI3	BAV
MGST3	BAV
NBL1	BAV
S100A11	BAV
SERTAD4-AS1	BAV
EXOC6	BAV
MYOF	BAV
REEP3	BAV
ARHGAP20	BAV
CCND1	BAV
DLG2	BAV
ELMOD1	BAV
GSTP1	BAV
IGF2	BAV
PDGFD	BAV
RHOD	BAV
SYT9	BAV
B4GALNT3	BAV
CD63	BAV
CHST11	BAV
KRT8	BAV
RASSF3	BAV
RASSF8	BAV
TBX3	BAV
DCLK1	BAV
FLT1	BAV
LMO7	BAV
MBNL2	BAV
MTUS2	BAV
SACS	BAV
TMTC4	BAV
FOS	BAV
LGALS3	BAV
LTBP2	BAV
NRXN3	BAV
CGNL1	BAV
FRMD5	BAV
SEMA6D	BAV
SMAD6	BAV
SNRPN	BAV
TCF12	BAV
BCAR1	BAV
GABARAPL2	BAV
ZFHX3	BAV
CENPV	BAV
COL1A1	BAV
LGALS3BP	BAV
PMP22	BAV
YPEL2	BAV
DLGAP1	BAV
DTNA	BAV
KCTD1	BAV
MBP	BAV
APOC1	BAV
CERS1	BAV
HAS1	BAV
OLFM2	BAV
CACNB4	BAV
CALCRL	BAV
CTNNA2	BAV
CYP1B1	BAV
EFEMP1	BAV
FOSL2	BAV
ID2	BAV
IGFBP2	BAV
PID1	BAV
RAPGEF4	BAV
RNF144A	BAV
SLC8A1	BAV
TNS1	BAV
TRIB2	BAV
VSNL1	BAV
BMP2	BAV
PLCB4	BAV
RRBP1	BAV
ADARB1	BAV
ZNRF3	BAV
IL1RAP	BAV
MECOM	BAV
PLOD2	BAV
PODXL2	BAV
PXK	BAV
RARB	BAV
RBP1	BAV
SLMAP	BAV
TSC22D2	BAV
APBB2	BAV
CLCN3	BAV
ENPEP	BAV
GRIA2	BAV
HTRA3	BAV
KCNIP4	BAV
MGST2	BAV
RASL11B	BAV
UCHL1	BAV
CDH18	BAV
DAP	BAV
EPB41L4A	BAV
FGF18	BAV
MAST4	BAV
PAM	BAV
PRR16	BAV
RAB3C	BAV
RNF130	BAV
SEMA6A-AS1	BAV
SNCAIP	BAV
TGFBI	BAV
TNFAIP8	BAV
COL21A1	BAV
DST	BAV
EPB41L2	BAV
EPHA7	BAV
HEY2	BAV
PLAGL1	BAV
PRSS35	BAV
TPD52L1	BAV
ADCY1	BAV
CAV1	BAV
DNAJB6	BAV
ETV1	BAV
FAM20C	BAV
PRKAR2B	BAV
TES	BAV
TSPAN13	BAV
CCN3	BAV
CYRIB	BAV
DLC1	BAV
GATA4	BAV
GEM	BAV
MATN2	BAV
PDLIM2	BAV
PREX2	BAV
RALYL	BAV
RUNX1T1	BAV
SCX	BAV
SGK3	BAV
SNTG1	BAV
CNTFR	BAV
EPB41L4B	BAV
FOCAD	BAV
KANK1	BAV
MEGF9	BAV
NFIB	BAV
NTRK2	BAV
PTCH1	BAV
ZNF462	BAV
PLEKHA6	BAV
CREM	BAV
FAM204A	BAV
GPR158	BAV
SGMS1	BAV
SVIL	BAV
SESN3	BAV
SLC35F2	BAV
LIMA1	BAV
NUAK1	BAV
ELF1	BAV
BMP4	BAV
MIPOL1	BAV
SCAPER	BAV
MXRA7	BAV
MYOCD	BAV
FAP	BAV
RASSF2	BAV
ATP1B3	BAV
FAM114A1	BAV
NDFIP1	BAV
TIAM2	BAV
COL1A2	BAV
SFRP1	BAV
GNA14	BAV
OMD	BAV
MID1	BAV
SH3KBP1	BAV
COL9A2	TAV
PHGDH	TAV
PHLDA3	TAV
ZNF33B	TAV
CADM1	TAV
HSPA8	TAV
STK33	TAV
ANXA2	TAV
UNC13C	TAV
NKD1	TAV
DNAJB1	TAV
NOTCH3	TAV
ERBB4	TAV
ZFP36L2	TAV
ERG	TAV
ARHGEF3	TAV
PDIA5	TAV
GPRIN3	TAV
PDLIM3	TAV
MEF2C-AS1	TAV
PLK2	TAV
NBAT1	TAV
TUBB2B	TAV
ANGPT1	TAV
RNF38	TAV
BEX4	TAV
ST3GAL4	TAV
SGCD	TAV
CNN3	TAV
FMOD	TAV
WNT2B	TAV
PCDH15	TAV
ANO1	TAV
TMEM135	TAV
IGF1	TAV
NLK	TAV
LINC01896	TAV
IGFBP5	TAV
SEPTIN5	TAV
CD200	TAV
RHOA	TAV
DKK2	TAV
ARID1B	TAV
B3GAT2	TAV
CASC15	TAV
CENPW	TAV
RNF217	TAV
CTTNBP2	TAV
MEST	TAV
MPP6	TAV
NRCAM	TAV
TWIST1	TAV
NRG1	TAV
SCARA5	TAV
SNHG6	TAV
TMEFF1	TAV
MAP3K1	TAV
SDCBP	TAV
AGT	TAV
ATP1A1	TAV
CD55	TAV
EPB41	TAV
GNG5	TAV
VCAM1	TAV
CPXM2	TAV
CXCL12	TAV
GRID1	TAV
PLXDC2	TAV
ARL2	TAV
GAB2	TAV
GAS2	TAV
GRAMD1B	TAV
GRIA4	TAV
LINC02762	TAV
PICALM	TAV
SIK3	TAV
ANO6	TAV
EMP1	TAV
GLT8D2	TAV
GNS	TAV
NR4A1	TAV
PDZRN4	TAV
SCN8A	TAV
SOX5	TAV
STK38L	TAV
TM7SF3	TAV
F10	TAV
FARP1	TAV
RGCC	TAV
WASF3	TAV
ACAN	TAV
MEIS2	TAV
PWRN1	TAV
ARL4D	TAV
JPT1	TAV
TTC39C	TAV
KLF2	TAV
NFIC	TAV
PAFAH1B3	TAV
PPP1R15A	TAV
ALK	TAV
FAM117B	TAV
ITGA6	TAV
PARD3B	TAV
PLCL1	TAV
PTPRT	TAV
MIR99AHG	TAV
ARL6IP5	TAV
CLSTN2	TAV
FRMD4B	TAV
LPP	TAV
PRICKLE2	TAV
SRGAP3	TAV
TBL1XR1	TAV
AFAP1	TAV
C4orf48	TAV
MAML3	TAV
PTPN13	TAV
TBC1D9	TAV
TLL1	TAV
TMEM150C	TAV
KCNIP1	TAV
RBM22	TAV
SLC12A2	TAV
AKAP12	TAV
RANBP9	TAV
SAMD5	TAV
SLC29A1	TAV
TENT5A	TAV
AQP1	TAV
DYNC1I1	TAV
INHBA	TAV
SFRP4	TAV
TRIM24	TAV
EEF1D	TAV
EIF3H	TAV
PENK	TAV
GSN	TAV
PCSK1N	TAV
CSRP1	TAV
NTNG1	TAV
EPS8	TAV
GLIPR1	TAV
SLC38A1	TAV
BCL2A1	TAV
MYEF2	TAV
COLEC12	TAV
OSBPL1A	TAV
GTDC1	TAV
MXD1	TAV
TMEFF2	TAV
GOLIM4	TAV
TMEM45A	TAV
DBN1	TAV
RANBP17	TAV
MOXD1	TAV
NEDD9	TAV
CALU	TAV
CDK6	TAV
MAGI2	TAV
PCOLCE	TAV
